# Nudge strategies for behavior-based prevention and control of neglected tropical diseases: a scoping review and ethical assessment

**DOI:** 10.1101/2020.12.22.20248692

**Authors:** Fiona Vande Velde, Hans J. Overgaard, Sheri Bastien

**Affiliations:** Department of Public Health Science, Faculty of Landscape and Society, Norwegian University of Life Sciences, Ås, Norway; Faculty of Science and Technology, Norwegian University of Life Sciences, Ås, Norway; Department of Microbiology,Faculty of Medicine, Khon Kaen University, Khon Kaen, Thailand; Department of Community Health Sciences, Cumming School of Medicine, University of Calgary, Calgary, Canada; The Centre for Evidence-Based Public Health: A JBI Affiliated Group, Department of Public Health Science, NMBU

## Abstract

**Background:** Nudging, a strategy that uses subtle stimuli to direct people’s behavior, has recently been included as effective and low-cost behavior change strategy in low- and middle- income countries (LMIC), targeting behavior-based prevention and control of neglected tropical diseases (NTDs). Therefore, the present scoping review aims to provide a timely overview of how nudge interventions have been applied within health promotion research, with a specific focus on the prevention and control of NTDs. In addition, the review proposes a framework for the ethical reflection of nudges for behavior-based prevention and control of NTDs, or more broadly global health promotion.

**Methods:** A comprehensive search was performed in the following databases: MEDLINE, PsycINFO, and Embase (Ovid), Web of Science Core Collection, CINAHL, ERIC and Econ.Lit (EBSCO), as well as registered trials and reviews in CENTRAL and PROSPERO to identify ongoing or unpublished studies. Additionally, studies were included through a handpicked search on websites of governmental nudge units and global health or development organizations. A PRISMA flow diagram was used to elaborate on the number of articles retrieved, retained, excluded and reasons for every action.

**Results:** This scoping review of studies implementing nudge strategies for behavior-based prevention and control of NTDs identified 33 studies and a total of 67 nudge-type interventions. Most nudges targeted handwashing behavior and were focused on general health practices rather than targeting a disease in specific. The most common nudge techniques were those targeting decision assistance, such as facilitating commitment and reminder actions. The ethical assessment presented favorable results, certainly regarding the health benefits of the included nudges and the trust relationship for the implementers.

**Conclusion:** Two key recommendations that should inform future research when implementing nudge strategies in global health promotion in general. Firstly, aim for the application of robust study designs including rigorous process and impact evaluation which allow for a better understanding of ‘what works’ and ‘how it works’. Secondly, consider the ethical implications of implementing nudge strategies, specifically in LMIC.
