## Appendix II for "Nudge strategies for behavior-based prevention and control of neglected tropical diseases: a scoping review and ethical assessment"

### Sheet: Appendix II
Paper	year of pub.	geographical area	setting	targeted behavior(s)	specified NTD	targeted population (study inclusion)	behavioral intervention package (complexity in larger arm: S:1-2; M: 3-4; C; >5)	Nudge strategies	Nudge materials	Muncher's taxonomy	Research design	Primary outcomes	Secondary outcomes (e.g., socio-psycho)	Effect attributed to nudge
Amin et al., 2019	2019	Bangladesh	low-income urban area in Dhaka	handwashing with soap (HWWS)	No	mothers with child <2; and children aged 5–10 years	Simple: one nudge intervention	1. Simplification	cue-card with promotion by fieldworker	A1	a randomised non-inferiority field trial	Compliance to all instructions in the simple group was higher in the simple group (100%) compared to all instructions in moderate (47%) and complex instruction groups (38%), however this doesn't mean that more participants wased their hands in the simple group	No	yes
Biran et al., 2014	2014	India	two mandals (sub-district administrative units) in Chittoor district in southern Andhra Pradesh	HWWS	No	households that had at least one child aged between 8 and 13 years who attended the state-run primary school in the village	Complex: >5 interventions, mixture of nudges and others	1. Public pledges; 2. posters role-model; 3. prompts of pro-social behavior; 4. Reminders; 5. HWWS social norm	1. public pledges at different levels (class, community, etc); 2. Different role-models on posters washing hands; 3. Badges, honorboard, and doorstickers; 4. Supper-amma stickers in bathroom; 5. Congratulations and certificates HWWS class and Village	1. C2; 2. A3; 3. B4; 4.C1; 5. A3	a randomised controlled trial (not specifically stated)	At 6 weeks’ follow-up, handwashing with soap at key events was more common in the intervention group than in the control group (19% [SD 21] vs 4% [2]; diff erence 15%, p=0·005). At the 6-month follow-up visit, the proportion handwashing with soap was 37% (SD 7) in the intervention group versus 6% (3) in the control group (diff erence 31%; p=0·02).	no	No
Biran et al., 2020	2020	Nigeria	rural Cross River state,	HWWS	No	Households were eligible to participate in the study if they included a child aged 5 years or under	Complex: >5 interventions, mixture of nudges and others, during 2-3days	1. Pledging Ceremony, 2. Door Stickers	1. Public pledge during compound meetings, 2. A large sticker on a visible place at each (participating) house	1. C2; 2. B4	a cluster randomised controlled trial	The intervention failed to produce significant changes in handwashing with soap at key times	Yes, normative beliefs	No
Biswas et al., 2017	2017	Bangladesh	two rural districts; Manikgonj (central Bangladesh) and Dinajpur (northern Bangladesh)	HWWS	No	households based on the criterion of having a child aged between 6 and 23 months who was being fed complementary food	Moderate: 3 (provision or promotion and instructions; stickers; tv broedcasting)	1. Reminder	stickers near the washingstation, reminders for HWWS onm key moments	C1	pilot trial with 2 different interverntions	Narrative outcomes, but suggesting pottential for recalling health messages and provisions	No	no
Burns et al., 2018	2018	South Africa	impoverished community of Delft in the Western Cape	HWWS	No	Children between 3 and 9 y and enrolled ONLY in the Family-in-Focus programme	Simple: one nudge, provision of hope soap or not	1. Hope soap	Fun bar of soap with micro toy	B4	randomised controlled pilot study	HOPE SOAP© children were directly observed as being more likely to wash their hands unprompted at both snack tests (49% vs 39%, β: 0.10, p = 0.27). They were more likely to score ≥8/10 for using soap when washing their hands (β: 0.14, p = 0.011	No	yes
Buttenheim et al., 2018	2018	Peru	urban and periurban neighbourhoods in Arequipa’s Alto Selva Alegre District	household participation in an indoor residual spray campaign by the MoH	Changas disease	households selected for insecticide spraying by MOH (existing campaign)	Moderate: 3 nudge interventions	1. Advanced Planning; 2. Block Leader Recruitment; 3. Contingent Group Lotteries	1. Schedule appointments for time convenience, home preperation, and commitment, additionaly planning prompts (refrigerator magnet with space to write the plans, similar to a certificate); 2. Recruiters promoting the campaign (wearing T-Shirts, providing info to households); 3. Group lotteries, depending on the amount of households participating from that specific group	1; C2,2. C2; 3: A2; 4:B4	Pragmatic cluster randomised controlled trial.	In intent-to-treat analyses, none of the interventions increased participation compared with contro	No, focussed to intervention efficiency	yes, group nudges vs. Control
Caruso et a., 2019	2019	India	rural Puri District, Odisha State	latrine use and safe disposal of child faeces	No	village level	Complex: >5 interventions, mixture of nudges and others	1. Transect walk with colours; 2. Banners and mural; 3. Self-commitment	1. Coloured powder to highlight the feces in the village; 2. banners placed at homes that use latrine and a painted wall that signals these households; 3. household a voluntary pledge to working towards the village goal of achieving a ‘clean, healthy, beautiful village’ with poster as confirmation	1.; A2, 2.; B4; 3.C2	A cluster-randomized trial	Latrine use behavior is changing in the research area overall, but increased 6.3% more in the intervention area. Importantly, our intervention also increased reported safe child feces disposal by over 20%	No	no
Chidziwisano et al., 2019/2020	2019	Malawi	rural Chikwawa district	three targeted behaviors (washing kitchen utensils with soap, safe utensil storage, and handwashing with soap	No	caregiver of an infant	Complex: >5 interventions, mixture of nudges and others	1. Public pledge; 2. Poster as sign of commitment	1. Public commitment event through open days and cluster meetings; 2. poster outside house of pledged members	1. C2; 2. B4	A longitudinal study	Mediation results showed that the intervention had a significant effect on these three targeted behaviors	Norm factors were significantly different in the intervention group, as well as self-regulation	Partialy, mediation analysis revealed inderect paths through household norms and villagers norms
Contzen et al., 2015b (Changing handw)	2015	Ethiopia	the Borena Zone: rural, water-scarce kebeles (smallest administrative units	handwashing	No	the primary caregiver of children younger than five years of age	Moderate: 3: education (F-diagram), Public-commitment, promotion of tippy tap	1. Public commitment	1. public commitment + certificate and scarf as sign (the latter failed as sign)	C2	longitudinal study (quasi-experimental design)	Pre-post data analysis on self-reported handwashing and observation revealed that the tippy-tap-promotion, performed better than the standard education intervention BUT the public commitment worse	yes,	yes, however promotion of tippy tap worked better
Friedrich et al., 2020	2020	India	rural villages in Raichur District	Latrine use	No	Households with a functional household latrine, defined as having at least a pit and a pan, were eligible for the study	Complex: >5 interventions, mixture of nudges and others	1. Public pledge; 2. Family picture as signal; 3. reminders	1. family commitment; 2. picture taken during commitment, and stuck on a visible place inside the house; 3. Stickers are put on the tumblers normally used for anal cleansing. Another sticker is put where the tumblers are stored or refilled before OD.	1. C2; 2. B4; 3. C1	cluster-randomised controlled trial	Raise of latrine use in intervention group from 77% (baseline) to 97%	No, only 2 primary outcomes	no
Gauri et al., 2018	2018	India	villages in the Ghazipur District of Uttar Pradesh	Latrine use	No	rural households	Moderate: 3 descibed: norm entrepreneur; mass-media community event(?); posters	1. "norm entrepreneur"	1. A key individual, well connected or highly central to the village social network, delivering pamphlets at homes	1. A3	Pilot trial, longitudinal study	The endline data show relatively large changes in both behavior and attitudes in favor of latrine use, relative to the baseline	yes, different types of normative expectations	yes, 1 group had only the NE as intervention
Gautam et al., 2017	2017	Nepal	rural villages in Kavre District	targeted five behaviors: cleanliness of serving utensils, handwashing with soap before feeding, proper storage of cooked food, and thorough reheating and water treatment	No	mothers of young children	Complex: >5 interventions, mixture of nudges and others	1. Public pledges; 2. "clean kitchen", "Ideal mother” and “Safe food hygiene zone” competition ; 3. Kitchen make-over with reminders; 4. Role-model; 5. Signaling safe food zones	1. community event - Public commitment oath taken, and certificates distributed; 2. competitions announced during community or household visits, winners: prestige; 3. Coloured bunting and danglers at eye level, Bibs with the message: “did you wash your hands before feeding me?”, stickers; 4. photo of role model mothers displayed during community and household visits; 5. "safe food zones" declared…	1. C2; 2. B4; 3.C1; 4. A3; 5. B4	cluster-randomised before–after study	the intervention appeared to be equally effective in improving all five behaviors in all intervention clusters	Reported belief that social norm changed over time	no
Grover et al., 2018	2018	Bangladesh	government-run primary schools in the Dhunat Upazila of the Bogra District in the Division of Rajshahi,	handwashing	No	Schoolchildren	Simple: 1 (2) nudge: environmental cue	1. Contextual cues: pathways	Painted pathways with footprints	C1	cluster-randomised trial	The nudge intervention and the HE intervention were found to be equally effective at sustained impact over 5 months post-intervention	no	yes
Haung et al., 2020	2020	Philippines	public elementary schools in Zamboanga del Norte	HWWS	No	schoolchildren	Medium: 4 nudges	1.Pathways; 2. Poster simplifying info; 3. Eyes sticker; 4. Arrow sticker	1. Paited pathways with footprints; 2. Poster containing visual information; 3. eye stickers above the sink; 4. Arrow sticket pointing at the soap	1. C1; 2. A1; 3.C1; 4. C1	cluster-randomised trial	Nudges improved student handwashing behavior. Compared to students in control group schools, nudges increased handwashing rates among students in treatment group schools by 17 percentage points (equivalent to an increase of 148 percent), even four months after implementation.	no	yes, group nudges vs. Control
Haushofer et al., 2019	2019	Kenya	rural households in Bungoma and Kakamega	chlorination of water	No	young women	Simple: 2 intervention strategies per group: B.I. + info	1. Visualization; 2. Planning	group sessions with speciffic tasks according to the intervention, and focussed towards own preferances, goals, tasks, behaviors	1. A2; 2. A1 (simplify)	field experiment	We report economically large and statistically significant effects of our interventions on our main outcome of interest, chlorination of household drinking water, measured objectively through a chemical test in unannounced household visits.	yes, self-reported economic and health behaviors and psycholofgical factors	yes, interventions scored better than active control group, and normal control
Inauen et al., 2020	2020	Zimbabwe	rural communities in Bikita and Zaka districts of Masvingo province	HWWS	No	community bur specificaly to	Complex >5 interventions	1. Planning Reminders; 2. Commitment	1. Plans are hung on the wall in the kitchen area/on the toilet; 2. commitment in groups of 10 during group sessions	1. C1; 2. C2	cluster-randomized controlled trial	At follow-up, intervention participants washed hands with soap more frequently than controls	yes, psychological factors that serve as mediators for BC	no
Jetha et al., 2019	2019	Philippines	primary schools in the school districts of Camarines Norte, and Puerto Princesa	HWWS	No	students	Complex >5 interventions	1. Student pledge	1. Pupils make the pledge to become HiFive champions by promising to wash their hands with soap	1. C2	clustered randomized controlled trial	HiFive led to a 3.7 percentage point increase (+148%) in the rate of handwashing with soap and water and 5.6 percentage point increase (+38%) in handwashing with at least water after toilet use.	yes, self-reported behavior, motivations and beliefs	no
Karing et al., 2018	2018	Kenya	Communities in Western Kenya	deworming	No	adults	Simple 2: com.info + nudge, but also few medium (3): + text message	1. Social signal; 2. Reminder message	1. bracelet or ink; 2. text message	1. B4; 2. C1	clustered randomized trial	We find that (1) bracelets as signals increase deworming take-up by 24 percent, outperforming a material incentive; (2) the effects are not due to pure reminder or learning effects; (3) there is no detectable effect for the ink signal, which we attribute to its lower visibility	Yes, collect detailed survey data on adults’ knowledge about deworming, social norm concerns, and first- and second-order beliefs to speak to the mechanisms underlying social signaling	yes
Kraemer et al., 2012	2012	Zimbabwe	suburban, informal high-density areas in Harare	Solar water disinfection (SODIS)	No	all community	Complex >5 interventions	1. Sticker as reminder; 2. Sticker as public commitment (which is not mentioned, but is rather seen as social signaling)	1. Sticker in house depicting a person putting bottles on the roof and the question whether they put their bottles on the roof yet; 2. Stickers outside as a signal to others that they are commited to SOLIS	1. C1; 2. B4	longuitudinal study (5 intervention arms)	High SODIS consumption was achieved when the promoter intervention was followed by a memory-aiding technique such as prompts or public commitment	TPB factors	no, nudge was used as follow up
Lewis et al., 2018	2018	India	schools in two districts of Bihar	HWWS	No	Schoolchildren and their mothers	Complex >5 interventions	1. Posters; 2. Pledge schoolchildren; 3. Pledge mothers	1. three posters on school grounds, including near hand pump, that describe handwashing steps and critical times for HWWS; 2. children take several pledges on school ground; 3. mothers take one pledge during mother's meetings	1. C1; 2. C2; 3. C2	Cluster-Randomized Trial	little effect: After the intervention, HWWS prevalence at target occasions was22.4% in the control arm and 26.6% in the intervention arm (prevalence difference +4.4%, 95% confidence interval: −4.0, 12.8). The difference was similar in children and mothers.	no	no
Lilje & Mosler, 2018	2018	Chad	communities along the Chari and Logone river beds	chlorination of water	No	primary caregivers of children under the age of five years	Complex > 5 intervention techniques. Each element (4) had several techniques included	1. Reframed message; 2. Public commitment; 3. Signal of the commitment	1. Audio recording during home visits "But if you think about the costs to buy medication each time when your kids fall sick, it is actually not that much money”; 2. Commitment in front of audience; 3. This was a piece ofblue cloth to be displayed on the participant's house.	1. A1; 2. C2; B4	not specified, only one survey measurement	Results show significantly higher self-reported drinking water chlorination among participants of the intervention.	yes, mediation factors described by RANAS	no
Luby et al., 2010	2010	Bangladesh	compounds in Kamalapur neighbourhood of Dhaka, a densely populated low-income community	HWWS and using handsanitizer	No		Complex >5 interventions: informative, demonstrations, nudges, provision of materials, regular visits	1. Posters; 2. Stickers as signals	1. Posters at key locationsat different key locations including the door to the toilet, in front of the toilet, kitchen, water station, dining space and compound entrance; 2. Stickers on door of houses that practiced HWWS	1. C1; 2. B4	community-randomised controlled trial	Results show handwashing increased in interverntion gorups, soap intervention taking the lead	no, although using TTM, no measurement of attitudes, intention or self-reported behavior	no
Luoto et al., 2014	2014	Bangladesh; Kenya	Poor compounds in urban Dhaka; rural Nyawita	chlorination of water	No	households with child under age of 5	Moderate: 4: provision of producst; education; framed message; commitment	Bangladesh: 1. Framed message; 2. Commitment w/ reminder, Kenya: 1. Framed message; 2. Commitment w/reminder	1. Flipt chart with photographs of a crying child and a visibly dirty glass of water next to a smiling child with a visibly clean glass of water; 2. Verbal commitment and reminder poster	1. A1; C2	2 randomised controlled trials	Bangladesh: commitment worked, framing not, Kenya: all worked	no	yes
Mosler et al., 2017	2017	Burundi	rural provinces: Ruyigi, Kirundo and Bururi	latrine cleanining	No	all community	Simple: 2 intervention parts (focussed on satisfaction and commitment)	1. commitment	1. household visit by trained health workers, at the end commitment and poster as sign	1. C2	longitudinal study (intervention vs. Control)	Latrine cleanliness increased in the intervention group compared to the control group (increase from 21 to 31 % of latrines classified as clean in intervention [N = 198] and decrease from 37 to 27 % in control [N = 91]	yes, survey inclduing risk perceptions, no social norms though	no
Naluonde et al., 2019	2019	Zambia	government schools in Namwala District	HWWS	No	Children	Simple: 1 nudge (SOAR)	1. Disruptive cue	1. Soap-on-a-rope	1. C1	school-randomized controlled trial	Following the intervention, soap use was more likely in intervention schools than control schools	no	yes
Nicholson et al., 2014	2014	India	Households with small children in low-income urban communities in west and south Mumbai	HWWS	No	Children and their mothers	Complex > 5 intervention techniques.	1. Pledge children; 2. Pledge mothers	1. asked to pledge in front of peers: children committed to HWWS and 2. mothers committed to help the child.	1. C2; 2. C2	cluster randomised controlled study	the whole intervention had a positive effect	no, although claiming to effecting social norms, disgust, etc.	no
Pickering et al., 2015	2015	Mali	Rural villages of the Koulikoro region	OD stop: latrine building, latrine use	No	whole community	complex > 5 using many triggers	1. Commitment; 2. OD free competition	1. Public commitment of each individual during the triggering sessions; 2. Competition for OD-free community certificate,	1. C2; 2. B4	cluster-randomised trial	Intervention had no effect on diarrhea prevalence, however it increased acces to private latrines, OD reduced, and reduces many other health effects such as stunting	no	no
Talaat et al., 2011	2011	Egypt	elementary schools in Cairo	HWWS	No	students, teachers, nurses, and parents	Complex >5 targetting different stakeholders	1. Posters as reminders	1. Posters were placed near sinks in the classrooms and on the playground. The primary message was to wash hands with soap and water upon arriving at school, before and after meals, after using the bathroom, and after coughing or sneezing	1. C1	randomized control trial	An intensive hand hygiene campaign was effective in reducing absenteeism caused by these illnesses.	no	no
Tidwell et al., 2019	2019	Kenya	government primary schools of Turkana County	Facewashing	Yes, Trachoma	Children 5-15	Complex > 21 days campaign with ToT, interactive stories on a flipchart, games, songs, graphic novels, etc	1. Public commitment	1. Students made a public commitment to wash their hands during an assembly or in classrooms at the beginning of the campaign	1. C2	stepped-wedge experimental design	Face washing during handwashing events was higher and Trachoma knowledge was higher, and knowledge of some of key preventive behaviors was higher in intervention schools	yes, KAP survey, but not specified which intervention component had effect on knowledge or attitudes	no
Tumbaweze & Mosler, 2015	2015	Uganda	three slums in Kampala	latrine cleanining	No	Users of users of shared and dirty sanitation facilities	Simple: 2 aspects in the largest intervention arm: group discussion (not specified how many BCT) and commitment	1. Public commitment	1. Commitment after group discussion and signed form	1. C2	longuitudinal data (3 exp. arms)	Compared to the control, discussions and discussions þ commitment significantly improved shared toilet users' cleaning behaviour. AND Commitment boosted the behaviors	yes, most self-regulation components were higher in the commitment group	yes
Viswanathan et al., 2020	2020	India	villages in rural Bihar	Latrine use	No	households that have functional twin-pit toilets	complex > 5	1. Pledge	1. During the community meetings, meeting participants made a pledge to use the toilet regularly	1. C2	longuitudinal data (intervention vs. Control villages)	the whole intervention had a positive effect	yes, intermediate analysis of the behavior change theory	No, the pledge was reported by only 50% of the intervention participants, but also control participants. Too many OD interventions have been implemented and participants are confused
Watson et al., 2019	2019	Iraq	a humanitarian setting - Sharia Camp, an Internally Displaced Persons (IDP) camp located in the Dohuk Governorate of the Kurdistan Region	HWWS	No	children between the ages of 5 and 12	simple: 2: glitter gems, and toy soap	1. Toy soap	1. soap with toy embedded	1. B4	In this proof-of-concept study, controlled before-and-after (CBA) study design	This proof-of-concept study provides evidence that targeting motives of play and curiosity using a toy soap delivered in a short and rapidly deployable handwashing promotion intervention can improve children's handwashing behaviour in a long term IDP cam	no, although play and curiosity as underlying motives	yes, however confound of glitter gems
Wichaidit et al., 2019b (Effect of)	2019	Kenya	public primary schools in Kisumu County	handwashing	No	primary schoolchildren	Moderate: 4 aspects: 1 physical (povu poa), 3 BC intervention parts	1. Pledge	1. classical pledge, all students raise hands and commit to handwash	1. C2	stepped-wedge cluster-randomized trial	Increased availability of handwashing materials and improved the compliance with handwashing after using the toilet, but handwashing with soap was still rare.	No	no
