## Appendix III for "Nudge strategies for behavior-based prevention and control of neglected tropical diseases: a scoping review and ethical assessment"

### Sheet: Appendix III
Cases	Nudges	RP	HB	LP	DL	ER	RC	LA	AA	TR
Amin et al., 2019	1. Simplification	L	H	M	L	H	H	H	L	H
Biran el a., 2014	1. Public pledges	M	H	M	H	M	M	M	M	H
	2. posters role-model	M	H	M	H	H	H	H	M	H
	3. prompts of pro-social be1avior	M	H	M	H	M	L	L	M	H
	4. Reminders in bat1room	M	H	M	H	H	H	H	M	H
	5. 1WWS village certificates	M	H	M	H	M	L	L	M	H
Biran et al., 2020	1. Public pledges	M	H	H	H	M	H	M	L	H
	2. Stickers as signals	M	H	H	H	M	H	L	L	H
Biswas et al., 2017	1. Reminder sticker	M	H	M	M	H	H	H	M	H
Burns et al., 2018	1. 1ope soap	L	H	H	L	M	H	M	H	H
Buttenheim et al., 2018	1. Advanced Planning	H	L	L	H	H	H	H	L	H
	2. Reminder planning	H	L	L	H	H	H	H	L	H
	3. Block Leader Recruitment	H	L	L	H	H	H	H	L	H
	4. Contingent Group Lotteries	H	L	L	H	M	L	M	L	H
Caruso et al., 2019	1. Transect walk wit1 colours	M	M	M	H	H	H	M	M	H
	2. Banners and mural - signaling	M	M	M	H	M	L	L	M	H
	3. Self-Commitment and poster	M	M	M	H	H	H	H	M	H
Chidziwisano et al., 2019/2020	1. Public pledges	M	H	M	M	M	M	M	M	H
	2. Stickers as signals	M	H	M	M	M	L	L	M	H
Contzen et al., 2015	1. Public-commitment	M	H	M	M	M	M	M	L	M
Friederich et al., 2020	1. Public pledge	M	M	M	M	M	M	M	M	H
	2. foto as signal	M	M	M	M	M	L	L	M	H
	3. stickers as reminders	M	M	M	M	H	H	H	M	H
Gauri, et al 2018	1. Norm entrepreneurs	M	M	M	H	H	H	H	M	L
Gautam et al., 2017	1. Public pledges	M	H	M	H	M	M	M	M	M
	2. Competitions	M	H	M	H	M	L	L	M	M
	3. Reminders in kitc1en	M	H	M	H	H	H	H	M	M
	4. Role-model pictures	M	H	M	H	H	H	H	M	M
	5. Signaling safe food zones	M	H	M	H	M	L	L	M	M
Grover et al., 2018	1. Contextual painted cues	L	H	H	M	H	H	H	L	H
Haung et al., 2020	1. Contextual painted cues	L	H	H	H	H	H	H	H	H
	2. Posters simplifying info	L	H	H	H	H	H	H	H	H
	3. Eyes sticker	L	H	H	H	H	H	H	H	H
	4. Arrow sticker	L	H	H	H	H	H	H	H	H
Haushofer et al., 2019	1. Visualization	L	H	M	L	H	H	H	H	H
	2. Planning	L	H	M	L	H	H	H	H	H
Inauen et al., 2019	1. Planning reminders	M	H	H	L	H	H	H	M	L
	2. public Commitment	M	H	H	L	M	H	M	M	L
Jetha et al., 2019	1. Public Pledge	M	H	H	H	M	H	M	M	H
Karing et al., 2018	1. Social signaling	H	H	L	H	M	L	L	H	H
	2. Reminder message	H	H	L	H	H	H	H	H	H
Kraemer et al., 2012	1. Sticker as reminder	M	H	M	L	H	H	H	M	L
	2. Sticker as signal	M	H	M	L	M	L	L	M	L
Lewis et al., 2018	1. Posters as reminders	L	H	H	L	H	H	H	M	L
	2. Public pledge c1ildren	L	H	H	L	M	H	M	M	L
	3. Public pledge mot1ers	L	H	H	L	M	H	M	M	L
Lilje et al., 2018	1. Reframed message	M	H	M	L	M	L	L	M	L
	2. Public commitment	M	H	M	L	M	M	M	M	L
	3. Ribbon as signal	M	H	M	L	M	L	L	M	L
Luby et al., 2010	1. Posters as reminders	H	H	H	L	H	H	H	M	H
	2. Sticker as signal	H	H	H	L	M	H	L	M	H
Luoto et al., 2014	1. Framed message B	M	H	M	L	M	M	L	L	L
	2. Public commitiment B	M	H	M	L	M	M	M	H	L
	1. Framed message K	M	H	M	L	M	M	L	H	L
	2. Public commitiment K	M	H	M	L	M	M	M	H	L
Mosler et al., 2017	1. Self-Commitment	M	L	M	L	H	H	H	M	L
Naluonde et al., 2019	1. Disruptive cue	L	H	H	H	H	H	H	H	H
Nicholson et al., 2014	1. Public pledge C	L	H	H	L	M	H	M	M	H
	2. Public pledge M	L	H	H	L	M	H	M	M	H
Pickering et al., 2015	1. Public commitment	L	M	M	H	M	M	M	M	H
	2. OD free competition	L	M	M	H	M	L	L	M	H
Talaat et al., 2011	1. Posters as reminders	L	H	H	L	H	H	H	M	H
Tidwell et al., 2019	1. Public commitment	L	H	H	H	M	H	M	M	L
Tumbawaze et al. 2015	1. Public commitment	M	L	M	L	M	M	M	H	L
Visnawahatan et al., 2020	1. Public pledge	M	M	M	H	M	M	M	M	H
Watson et al., 2019	1. Toy soap	L	H	H	H	M	H	M	H	M
Witchaidit et al., 2019b	1. Public-Pledge	M	H	H	H	M	H	M	M	L
